# PH-LLM: Public Health Large Language Models for Infoveillance

**DOI:** 10.1101/2025.02.08.25321587

**Authors:** Xinyu Zhou, Jiaqi Zhou, Chiyu Wang, Qianqian Xie, Kaize Ding, Chengsheng Mao, Yuntian Liu, Zhiyuan Cao, Huangrui Chu, Xi Chen, Hua Xu, Heidi J. Larson, Yuan Luo

## Abstract

**Background:** The effectiveness of public health intervention, such as vaccination and social distancing, relies on public support and adherence. Social media has emerged as a critical platform for understanding and fostering public engagement with health interventions. However, the lack of real-time surveillance on public health issues leveraging social media data, particularly during public health emergencies, leads to delayed responses and suboptimal policy adjustments.

**Methods:** To address this gap, we developed PH-LLM (Public Health Large Language Models for Infoveillance)—a novel suite of large language models (LLMs) specifically designed for real-time public health monitoring. We curated a multilingual training corpus comprising 593,100 instruction-output pairs from 36 datasets, covering 96 public health infoveillance tasks and 6 question-answering datasets based on social media data. PH-LLM was trained using quantized low-rank adapters (QLoRA) and LoRA plus, leveraging Qwen 2.5, which supports 29 languages. The PH-LLM suite includes models of six different sizes: 0.5B, 1.5B, 3B, 7B, 14B, and 32B. To evaluate PH-LLM, we constructed a benchmark comprising 19 English and 20 multilingual public health tasks using 10 social media datasets (totaling 52,158 unseen instruction-output pairs). We compared PH-LLM’s performance against leading open-source models, including Llama-3.1-70B-Instruct, Mistral-Large-Instruct-2407, and Qwen2.5-72B-Instruct, as well as proprietary models such as GPT-4o.

**Findings:** Across 19 English and 20 multilingual evaluation tasks, PH-LLM consistently outperformed baseline models of similar and larger sizes, including instruction-tuned versions of Qwen2.5, Llama3.1/3.2, Mistral, and bloomz, with PH-LLM-32B achieving the state-of-the-art results. Notably, PH-LLM-14B and PH-LLM-32B surpassed Qwen2.5-72B-Instruct, Llama-3.1-70B-Instruct, Mistral-Large-Instruct-2407, and GPT-4o in both English tasks (>=56.0% vs. <= 52.3%) and multilingual tasks (>=59.6% vs. <= 59.1%). The only exception was PH-LLM-7B, with slightly suboptimal average performance (48.7%) in English tasks compared to Qwen2.5-7B-Instruct (50.7%), although it outperformed GPT-4o mini (46.9%), Mistral-Small-Instruct-2409 (45.8%), Llama-3.1-8B-Instruct (45.4%), and bloomz-7b1-mt (27.9%).

**Interpretation:** PH-LLM represents a significant advancement in real-time public health infoveillance, offering state-of-the-art multilingual capabilities and cost-effective solutions for monitoring public sentiment on health issues. By equipping global, national, and local public health agencies with timely insights from social media data, PH-LLM has the potential to enhance rapid response strategies, improve policy-making, and strengthen public health communication during crises and beyond.

**Funding:** This study is supported in part by NIH grants R01LM013337 (YL).
