## supplementary material 2 for "PH-LLM: Public Health Large Language Models for Infoveillance"

### Sheet: English
		PH-LLM-0.5B	Qwen2.5-0.5B-Instruct	PH-LLM-1.5B	Qwen2.5-1.5B-Instruct	Llama-3.2-1B-Instruct	PH-LLM-3B	Qwen2.5-3B-Instruct	Llama-3.2-3B-Instruct	PH-LLM-7B	Qwen2.5-7B-Instruct	bloomz-7b1-mt	Llama-3.1-8B-Instruct	PH-LLM-14B	Qwen2.5-14B-Instruct	Mistral-Nemo-Instruct-2407	Mistral-Small-Instruct-2409	PH-LLM-32B	Qwen2.5-32B-Instruct			PH-LLM-32B	Qwen2.5-72B-Instruct	Llama-3.1-70B-Instruct	Mistral-Large-Instruct-2407	GPT-4o mini	GPT-4o
	Model size	0.49B	0.49B	1.5B	1.5B	1.23B	3.1B	3.1B	3.21B	7.6B	7.6B	7.1B	8B	14.7B	14.7B	12B	22B	32.5B	32.5B		Model size	32.5B	72.7B	70B	123B
Dataset	Task																			Dataset	Task
CAVES	A	[0.073, 0.181]	[0.069, 0.120]	[0.196, 0.265]	[0.138, 0.237]	[0.103, 0.150]	[0.208, 0.289]	[0.241, 0.323]	[0.066, 0.155]	[0.240, 0.326]	[0.329, 0.444]	[0.112, 0.166]	[0.178, 0.251]	[0.277, 0.400]	[0.188, 0.338]	[0.152, 0.294]	[0.000, 0.000]	[0.362, 0.473]	[0.267, 0.347]	CAVES	A	[0.362, 0.473]	[0.215, 0.287]	[0.254, 0.334]	[0.276, 0.360]	[0.245, 0.330]	[0.230, 0.311]
	B	[0.131, 0.229]	[0.122, 0.196]	[0.206, 0.274]	[0.150, 0.201]	[0.125, 0.168]	[0.198, 0.272]	[0.194, 0.258]	[0.195, 0.265]	[0.305, 0.397]	[0.275, 0.366]	[0.100, 0.155]	[0.200, 0.269]	[0.326, 0.424]	[0.310, 0.413]	[0.209, 0.273]	[0.367, 0.498]	[0.375, 0.478]	[0.345, 0.459]		B	[0.375, 0.478]	[0.212, 0.277]	[0.325, 0.412]	[0.329, 0.423]	[0.299, 0.386]	[0.349, 0.455]
	C	[0.174, 0.276]	[0.185, 0.243]	[0.308, 0.382]	[0.259, 0.325]	[0.206, 0.251]	[0.432, 0.524]	[0.364, 0.481]	[0.281, 0.343]	[0.375, 0.450]	[0.472, 0.562]	[0.174, 0.239]	[0.387, 0.468]	[0.544, 0.642]	[0.349, 0.476]	[0.414, 0.536]	[0.023, 0.102]	[0.545, 0.632]	[0.505, 0.607]		C	[0.545, 0.632]	[0.308, 0.374]	[0.433, 0.513]	[0.495, 0.581]	[0.438, 0.517]	[0.448, 0.536]
	D	[0.108, 0.166]	[0.085, 0.129]	[0.128, 0.181]	[0.115, 0.163]	[0.101, 0.138]	[0.187, 0.257]	[0.164, 0.232]	[0.115, 0.159]	[0.152, 0.206]	[0.205, 0.281]	[0.084, 0.131]	[0.152, 0.216]	[0.211, 0.287]	[0.200, 0.279]	[0.133, 0.180]	[0.135, 0.289]	[0.244, 0.331]	[0.210, 0.282]		D	[0.244, 0.331]	[0.143, 0.193]	[0.194, 0.264]	[0.198, 0.272]	[0.143, 0.197]	[0.252, 0.343]
	E	[0.235, 0.314]	[0.230, 0.284]	[0.351, 0.420]	[0.270, 0.328]	[0.236, 0.286]	[0.382, 0.465]	[0.473, 0.560]	[0.340, 0.411]	[0.372, 0.437]	[0.518, 0.597]	[0.223, 0.283]	[0.405, 0.476]	[0.405, 0.475]	[0.518, 0.597]	[0.378, 0.448]	[0.545, 0.644]	[0.488, 0.566]	[0.471, 0.547]		E	[0.488, 0.566]	[0.376, 0.440]	[0.472, 0.545]	[0.473, 0.551]	[0.329, 0.390]	[0.443, 0.513]
	F	[0.329, 0.400]	[0.481, 0.542]	[0.612, 0.668]	[0.559, 0.613]	[0.534, 0.579]	[0.670, 0.727]	[0.577, 0.640]	[0.641, 0.693]	[0.696, 0.745]	[0.650, 0.707]	[0.417, 0.477]	[0.655, 0.712]	[0.748, 0.794]	[0.557, 0.628]	[0.723, 0.769]	[0.474, 0.545]	[0.764, 0.807]	[0.710, 0.759]		F	[0.764, 0.807]	[0.767, 0.808]	[0.710, 0.757]	[0.737, 0.782]	[0.734, 0.782]	[0.743, 0.790]
	G	[0.173, 0.256]	[0.212, 0.280]	[0.358, 0.424]	[0.294, 0.360]	[0.266, 0.314]	[0.358, 0.436]	[0.387, 0.467]	[0.323, 0.384]	[0.378, 0.445]	[0.437, 0.509]	[0.210, 0.273]	[0.325, 0.384]	[0.508, 0.580]	[0.539, 0.627]	[0.362, 0.434]	[0.365, 0.481]	[0.581, 0.658]	[0.505, 0.589]		G	[0.581, 0.658]	[0.570, 0.645]	[0.418, 0.488]	[0.511, 0.582]	[0.328, 0.387]	[0.445, 0.516]
CC	CC	[0.645, 0.712]	[0.270, 0.332]	[0.764, 0.824]	[0.849, 0.898]	[0.538, 0.612]	[0.757, 0.818]	[0.869, 0.918]	[0.868, 0.913]	[0.892, 0.935]	[0.854, 0.901]	[0.487, 0.560]	[0.758, 0.817]	[0.910, 0.949]	[0.859, 0.908]	[0.881, 0.923]	[0.858, 0.911]	[0.891, 0.930]	[0.841, 0.892]	CC	CC	[0.891, 0.930]	[0.881, 0.923]	[0.885, 0.930]	[0.885, 0.928]	[0.810, 0.864]	[0.876, 0.922]
Ethos		[0.478, 0.667]	[0.485, 0.632]	[0.628, 0.782]	[0.544, 0.714]	[0.439, 0.582]	[0.709, 0.838]	[0.436, 0.641]	[0.701, 0.832]	[0.731, 0.859]	[0.521, 0.711]	[0.327, 0.525]	[0.750, 0.870]	[0.726, 0.863]	[0.753, 0.885]	[0.790, 0.905]	[0.784, 0.900]	[0.770, 0.895]	[0.800, 0.908]	Ethos		[0.770, 0.895]	[0.781, 0.901]	[0.793, 0.905]	[0.810, 0.916]	[0.803, 0.913]	[0.837, 0.930]
GHC	A	[0.204, 0.273]	[0.117, 0.147]	[0.336, 0.393]	[0.223, 0.270]	[0.126, 0.163]	[0.406, 0.470]	[0.367, 0.424]	[0.260, 0.308]	[0.384, 0.451]	[0.404, 0.471]	[0.139, 0.167]	[0.416, 0.484]	[0.452, 0.528]	[0.466, 0.534]	[0.424, 0.504]	[0.168, 0.250]	[0.447, 0.520]	[0.444, 0.513]	GHC	A	[0.447, 0.520]	[0.465, 0.530]	[0.384, 0.437]	[0.453, 0.521]	[0.385, 0.443]	[0.388, 0.450]
	B	[0.265, 0.319]	[0.093, 0.122]	[0.324, 0.384]	[0.149, 0.180]	[0.038, 0.072]	[0.299, 0.353]	[0.214, 0.253]	[0.243, 0.287]	[0.367, 0.431]	[0.413, 0.483]	[0.097, 0.131]	[0.297, 0.351]	[0.451, 0.527]	[0.438, 0.511]	[0.402, 0.470]	[0.393, 0.488]	[0.444, 0.516]	[0.441, 0.516]		B	[0.444, 0.516]	[0.404, 0.473]	[0.321, 0.377]	[0.410, 0.473]	[0.314, 0.381]	[0.301, 0.367]
MC	A	[0.337, 0.450]	[0.041, 0.155]	[0.393, 0.496]	[0.435, 0.562]	[0.087, 0.207]	[0.429, 0.531]	[0.426, 0.535]	[0.456, 0.540]	[0.418, 0.514]	[0.462, 0.568]	[0.341, 0.452]	[0.414, 0.511]	[0.449, 0.549]	[0.501, 0.618]	[0.455, 0.575]	[0.487, 0.607]	[0.476, 0.577]	[0.479, 0.581]	MC	A	[0.476, 0.577]	[0.523, 0.616]	[0.559, 0.660]	[0.453, 0.557]	[0.515, 0.614]	[0.506, 0.603]
	B	[0.292, 0.453]	[0.285, 0.415]	[0.560, 0.712]	[0.550, 0.690]	[0.244, 0.347]	[0.551, 0.688]	[0.591, 0.719]	[0.502, 0.648]	[0.609, 0.734]	[0.634, 0.780]	[0.206, 0.324]	[0.636, 0.766]	[0.726, 0.842]	[0.667, 0.800]	[0.626, 0.756]	[0.644, 0.790]	[0.714, 0.836]	[0.702, 0.827]		B	[0.714, 0.836]	[0.699, 0.816]	[0.707, 0.832]	[0.723, 0.842]	[0.735, 0.847]	[0.751, 0.868]
	C	[0.144, 0.294]	[0.107, 0.235]	[0.366, 0.495]	[0.304, 0.441]	[0.163, 0.265]	[0.337, 0.469]	[0.353, 0.482]	[0.352, 0.492]	[0.403, 0.545]	[0.495, 0.660]	[0.175, 0.282]	[0.421, 0.559]	[0.451, 0.591]	[0.443, 0.587]	[0.405, 0.543]	[0.598, 0.753]	[0.470, 0.614]	[0.481, 0.623]		C	[0.470, 0.614]	[0.480, 0.620]	[0.458, 0.598]	[0.562, 0.710]	[0.419, 0.557]	[0.502, 0.645]
	D	[0.112, 0.219]	[0.108, 0.217]	[0.191, 0.301]	[0.175, 0.288]	[0.056, 0.208]	[0.220, 0.318]	[0.222, 0.322]	[0.199, 0.287]	[0.231, 0.333]	[0.289, 0.411]	[0.157, 0.276]	[0.311, 0.468]	[0.368, 0.508]	[0.372, 0.521]	[0.339, 0.513]	[0.234, 0.462]	[0.316, 0.451]	[0.391, 0.534]		D	[0.316, 0.451]	[0.342, 0.462]	[0.481, 0.635]	[0.535, 0.695]	[0.423, 0.552]	[0.481, 0.628]
	E	[0.018, 0.100]	[0.000, 0.098]	[0.102, 0.228]	[0.000, 0.075]	[0.000, 0.000]	[0.138, 0.240]	[0.134, 0.262]	[0.120, 0.197]	[0.157, 0.269]	[0.133, 0.261]	[0.062, 0.158]	[0.096, 0.206]	[0.230, 0.379]	[0.150, 0.263]	[0.065, 0.176]	[0.000, 0.118]	[0.183, 0.306]	[0.162, 0.273]		E	[0.183, 0.306]	[0.195, 0.303]	[0.178, 0.299]	[0.181, 0.313]	[0.193, 0.309]	[0.183, 0.304]
TCT	A	[0.761, 0.823]	[0.045, 0.117]	[0.505, 0.599]	[0.344, 0.450]	[0.679, 0.752]	[0.590, 0.677]	[0.549, 0.635]	[0.294, 0.399]	[0.723, 0.791]	[0.872, 0.914]	[0.647, 0.725]	[0.764, 0.825]	[0.704, 0.774]	[0.551, 0.639]	[0.694, 0.768]	[0.884, 0.924]	[0.814, 0.869]	[0.550, 0.640]	TCT	A	[0.814, 0.869]	[0.585, 0.671]	[0.798, 0.856]	[0.224, 0.328]	[0.346, 0.450]	[0.208, 0.305]
	B	[0.351, 0.483]	[0.574, 0.667]	[0.332, 0.476]	[0.454, 0.572]	[0.464, 0.583]	[0.241, 0.391]	[0.135, 0.269]	[0.272, 0.412]	[0.436, 0.567]	[0.184, 0.337]	[0.333, 0.469]	[0.174, 0.310]	[0.608, 0.725]	[0.032, 0.145]	[0.062, 0.184]	[0.216, 0.360]	[0.506, 0.636]	[0.223, 0.369]		B	[0.506, 0.636]	[0.142, 0.287]	[0.245, 0.387]	[0.089, 0.214]	[0.290, 0.431]	[0.352, 0.487]
	C	[0.000, 0.076]	[0.226, 0.329]	[0.000, 0.154]	[0.234, 0.346]	[0.215, 0.339]	[0.444, 0.667]	[0.457, 0.618]	[0.223, 0.331]	[0.467, 0.667]	[0.458, 0.609]	[0.191, 0.327]	[0.400, 0.561]	[0.559, 0.723]	[0.369, 0.516]	[0.446, 0.644]	[0.464, 0.610]	[0.654, 0.818]	[0.470, 0.622]		C	[0.654, 0.818]	[0.473, 0.620]	[0.439, 0.580]	[0.541, 0.694]	[0.288, 0.413]	[0.400, 0.543]

### Sheet: Multilingual
		PH-LLM-0.5B	Qwen2.5-0.5B-Instruct	PH-LLM-1.5B	Qwen2.5-1.5B-Instruct	Llama-3.2-1B-Instruct	PH-LLM-3B	Qwen2.5-3B-Instruct	Llama-3.2-3B-Instruct	PH-LLM-7B	bloomz-7b1-mt	Qwen2.5-7B-Instruct	Llama-3.1-8B-Instruct	PH-LLM-14B	Qwen2.5-14B-Instruct	Mistral-Nemo-Instruct-2407	Mistral-Small-Instruct-2409	PH-LLM-32B	Qwen2.5-32B-Instruct			PH-LLM-32B	Qwen2.5-72B-Instruct	Llama-3.1-70B-Instruct	Mistral-Large-Instruct-2407	GPT-4o mini	GPT-4o
	Model size	0.49B	0.49B	1.5B	1.5B	1.23	3.1B	3.1B	3.2B	7.6B	7.1B	7.6B	8B	14.7B	14.7B	12B	22B	32.5B	32.5B		Model size	32.5B	72.7B	70B	123B
						B
Dataset	Task																			Dataset	Task
AHSFN	A	[0.231, 0.341]	[0.000, 0.032]	[0.264, 0.363]	[0.246, 0.368]	[0.121, 0.167]	[0.368, 0.499]	[0.371, 0.515]	[0.076, 0.226]	[0.566, 0.702]	[0.076, 0.125]	[0.131, 0.293]	[0.144, 0.314]	[0.596, 0.730]	[0.495, 0.654]	[0.335, 0.517]	[0.028, 0.152]	[0.406, 0.569]	[0.234, 0.412]	AHSFN	A	[0.406, 0.569]	[0.352, 0.525]	[0.269, 0.446]	[0.193, 0.373]	[0.296, 0.483]	[0.301, 0.480]
	B	[0.110, 0.217]	[0.236, 0.303]	[0.514, 0.608]	[0.353, 0.472]	[0.243, 0.297]	[0.656, 0.750]	[0.607, 0.706]	[0.468, 0.548]	[0.683, 0.765]	[0.262, 0.335]	[0.643, 0.739]	[0.595, 0.699]	[0.762, 0.836]	[0.685, 0.777]	[0.575, 0.685]	[0.627, 0.726]	[0.836, 0.898]	[0.874, 0.924]		B	[0.836, 0.898]	[0.855, 0.910]	[0.844, 0.902]	[0.871, 0.925]	[0.839, 0.899]	[0.877, 0.929]
	C	[0.231, 0.304]	[0.257, 0.330]	[0.280, 0.338]	[0.287, 0.350]	[0.220, 0.275]	[0.309, 0.394]	[0.391, 0.485]	[0.311, 0.376]	[0.568, 0.647]	[0.219, 0.284]	[0.595, 0.679]	[0.448, 0.521]	[0.551, 0.643]	[0.328, 0.442]	[0.127, 0.246]	[0.310, 0.431]	[0.556, 0.652]	[0.633, 0.724]		C	[0.556, 0.652]	[0.639, 0.722]	[0.567, 0.649]	[0.628, 0.710]	[0.540, 0.619]	[0.664, 0.743]
	D	[0.214, 0.270]	[0.201, 0.252]	[0.229, 0.293]	[0.244, 0.314]	[0.180, 0.234]	[0.202, 0.263]	[0.301, 0.407]	[0.338, 0.428]	[0.254, 0.315]	[0.168, 0.231]	[0.340, 0.434]	[0.191, 0.294]	[0.218, 0.272]	[0.358, 0.452]	[0.138, 0.266]	[0.345, 0.454]	[0.243, 0.300]	[0.326, 0.416]		D	[0.243, 0.300]	[0.307, 0.383]	[0.319, 0.395]	[0.378, 0.475]	[0.314, 0.400]	[0.296, 0.378]
	E	[0.424, 0.471]	[0.321, 0.366]	[0.768, 0.806]	[0.624, 0.668]	[0.438, 0.486]	[0.694, 0.737]	[0.776, 0.815]	[0.764, 0.800]	[0.820, 0.853]	[0.264, 0.311]	[0.840, 0.874]	[0.798, 0.836]	[0.794, 0.830]	[0.856, 0.886]	[0.840, 0.872]	[0.843, 0.875]	[0.752, 0.792]	[0.817, 0.852]		E	[0.752, 0.792]	[0.833, 0.867]	[0.787, 0.821]	[0.816, 0.851]	[0.818, 0.853]	[0.825, 0.859]
	F	[0.409, 0.459]	[0.409, 0.456]	[0.492, 0.538]	[0.500, 0.547]	[0.496, 0.542]	[0.538, 0.588]	[0.502, 0.549]	[0.417, 0.463]	[0.602, 0.651]	[0.437, 0.488]	[0.562, 0.608]	[0.638, 0.683]	[0.541, 0.585]	[0.539, 0.587]	[0.557, 0.603]	[0.608, 0.655]	[0.635, 0.680]	[0.748, 0.789]		F	[0.635, 0.680]	[0.789, 0.827]	[0.734, 0.774]	[0.767, 0.807]	[0.572, 0.620]	[0.780, 0.819]
	G	[0.067, 0.200]	[0.076, 0.152]	[0.152, 0.243]	[0.099, 0.173]	[0.096, 0.139]	[0.188, 0.278]	[0.139, 0.238]	[0.136, 0.194]	[0.243, 0.369]	[0.093, 0.143]	[0.119, 0.254]	[0.259, 0.358]	[0.170, 0.284]	[0.236, 0.354]	[0.171, 0.335]	[0.243, 0.369]	[0.143, 0.259]	[0.227, 0.346]		G	[0.143, 0.259]	[0.301, 0.413]	[0.301, 0.409]	[0.284, 0.397]	[0.266, 0.360]	[0.291, 0.405]
	H	[0.617, 0.670]	[0.548, 0.605]	[0.607, 0.659]	[0.526, 0.581]	[0.404, 0.458]	[0.728, 0.775]	[0.663, 0.713]	[0.607, 0.663]	[0.801, 0.842]	[0.257, 0.311]	[0.658, 0.707]	[0.758, 0.804]	[0.775, 0.821]	[0.810, 0.851]	[0.837, 0.876]	[0.614, 0.667]	[0.719, 0.767]	[0.788, 0.833]		H	[0.719, 0.767]	[0.864, 0.900]	[0.899, 0.931]	[0.882, 0.915]	[0.868, 0.903]	[0.882, 0.916]
	I	[0.172, 0.287]	[0.034, 0.128]	[0.308, 0.406]	[0.016, 0.090]	[0.184, 0.298]	[0.306, 0.403]	[0.009, 0.080]	[0.418, 0.495]	[0.424, 0.522]	[0.286, 0.386]	[0.116, 0.226]	[0.412, 0.493]	[0.325, 0.438]	[0.164, 0.275]	[0.128, 0.241]	[0.327, 0.420]	[0.264, 0.379]	[0.152, 0.285]		I	[0.264, 0.379]	[0.294, 0.388]	[0.352, 0.443]	[0.335, 0.414]	[0.359, 0.449]	[0.242, 0.343]
	J	[0.057, 0.154]	[0.000, 0.097]	[0.000, 0.071]	[0.000, 0.000]	[0.105, 0.197]	[0.133, 0.233]	[0.000, 0.000]	[0.090, 0.206]	[0.224, 0.417]	[0.090, 0.167]	[0.218, 0.447]	[0.176, 0.291]	[0.306, 0.520]	[0.130, 0.366]	[0.027, 0.212]	[0.154, 0.370]	[0.319, 0.505]	[0.215, 0.484]		J	[0.319, 0.505]	[0.289, 0.545]	[0.236, 0.446]	[0.187, 0.412]	[0.152, 0.290]	[0.131, 0.333]
ITED		[0.263, 0.324]	[0.238, 0.296]	[0.503, 0.567]	[0.562, 0.627]	[0.274, 0.335]	[0.544, 0.610]	[0.590, 0.649]	[0.517, 0.584]	[0.647, 0.708]	[0.225, 0.282]	[0.697, 0.754]	[0.622, 0.684]	[0.686, 0.745]	[0.709, 0.767]	[0.663, 0.727]	[0.672, 0.729]	[0.708, 0.765]	[0.701, 0.758]	ITED		[0.708, 0.765]	[0.733, 0.789]	[0.720, 0.776]	[0.714, 0.774]	[0.744, 0.798]	[0.755, 0.806]
MAT		[0.133, 0.221]	[0.049, 0.137]	[0.210, 0.293]	[0.046, 0.141]	[0.199, 0.269]	[0.240, 0.323]	[0.000, 0.000]	[0.273, 0.354]	[0.405, 0.512]	[0.197, 0.275]	[0.306, 0.444]	[0.251, 0.318]	[0.428, 0.526]	[0.421, 0.522]	[0.261, 0.328]	[0.377, 0.496]	[0.516, 0.635]	[0.462, 0.558]	MAT		[0.516, 0.635]	[0.512, 0.616]	[0.325, 0.413]	[0.455, 0.565]	[0.354, 0.435]	[0.468, 0.571]
WCV	A	[0.738, 0.788]	[0.740, 0.788]	[0.725, 0.780]	[0.603, 0.672]	[0.397, 0.479]	[0.805, 0.851]	[0.752, 0.801]	[0.489, 0.572]	[0.846, 0.887]	[0.472, 0.549]	[0.710, 0.771]	[0.430, 0.520]	[0.855, 0.893]	[0.683, 0.745]	[0.372, 0.465]	[0.447, 0.538]	[0.875, 0.912]	[0.746, 0.800]	WCV	A	[0.875, 0.912]	[0.795, 0.843]	[0.818, 0.863]	[0.787, 0.842]	[0.804, 0.854]	[0.793, 0.842]
	B	[0.702, 0.772]	[0.695, 0.760]	[0.626, 0.717]	[0.383, 0.499]	[0.404, 0.510]	[0.722, 0.796]	[0.089, 0.188]	[0.423, 0.534]	[0.788, 0.852]	[0.491, 0.587]	[0.045, 0.123]	[0.407, 0.528]	[0.796, 0.855]	[0.313, 0.430]	[0.156, 0.275]	[0.168, 0.283]	[0.801, 0.860]	[0.047, 0.128]		B	[0.801, 0.860]	[0.042, 0.123]	[0.387, 0.506]	[0.096, 0.195]	[0.323, 0.447]	[0.372, 0.491]
	C	[0.291, 0.424]	[0.274, 0.367]	[0.118, 0.280]	[0.000, 0.053]	[0.185, 0.311]	[0.450, 0.611]	[0.293, 0.470]	[0.288, 0.420]	[0.227, 0.429]	[0.163, 0.288]	[0.187, 0.392]	[0.361, 0.507]	[0.256, 0.454]	[0.202, 0.403]	[0.267, 0.462]	[0.224, 0.426]	[0.442, 0.623]	[0.523, 0.689]		C	[0.442, 0.623]	[0.552, 0.708]	[0.578, 0.720]	[0.479, 0.649]	[0.478, 0.601]	[0.521, 0.683]
	D	[0.334, 0.467]	[0.304, 0.402]	[0.430, 0.587]	[0.380, 0.552]	[0.189, 0.349]	[0.433, 0.593]	[0.439, 0.599]	[0.329, 0.514]	[0.535, 0.665]	[0.223, 0.348]	[0.480, 0.641]	[0.441, 0.603]	[0.618, 0.741]	[0.517, 0.667]	[0.316, 0.506]	[0.570, 0.714]	[0.670, 0.788]	[0.439, 0.612]		D	[0.670, 0.788]	[0.508, 0.667]	[0.552, 0.684]	[0.449, 0.624]	[0.573, 0.707]	[0.607, 0.743]
	E	[0.218, 0.355]	[0.188, 0.277]	[0.283, 0.527]	[0.176, 0.404]	[0.126, 0.264]	[0.230, 0.460]	[0.302, 0.521]	[0.341, 0.522]	[0.583, 0.767]	[0.128, 0.269]	[0.389, 0.614]	[0.431, 0.628]	[0.571, 0.761]	[0.280, 0.531]	[0.306, 0.535]	[0.480, 0.694]	[0.624, 0.797]	[0.490, 0.690]		E	[0.624, 0.797]	[0.530, 0.718]	[0.531, 0.701]	[0.569, 0.750]	[0.472, 0.636]	[0.578, 0.758]
	F	[0.260, 0.385]	[0.247, 0.337]	[0.284, 0.488]	[0.190, 0.369]	[0.046, 0.182]	[0.370, 0.518]	[0.356, 0.494]	[0.290, 0.399]	[0.557, 0.706]	[0.259, 0.381]	[0.420, 0.558]	[0.336, 0.455]	[0.579, 0.725]	[0.449, 0.595]	[0.405, 0.553]	[0.441, 0.582]	[0.534, 0.664]	[0.500, 0.667]		F	[0.534, 0.664]	[0.531, 0.677]	[0.395, 0.519]	[0.452, 0.585]	[0.381, 0.505]	[0.441, 0.566]
	G	[0.319, 0.437]	[0.251, 0.340]	[0.310, 0.491]	[0.387, 0.539]	[0.247, 0.393]	[0.241, 0.442]	[0.241, 0.433]	[0.307, 0.417]	[0.508, 0.649]	[0.190, 0.324]	[0.453, 0.587]	[0.431, 0.555]	[0.535, 0.689]	[0.473, 0.601]	[0.495, 0.643]	[0.480, 0.621]	[0.546, 0.689]	[0.518, 0.656]		G	[0.546, 0.689]	[0.495, 0.646]	[0.516, 0.664]	[0.511, 0.646]	[0.445, 0.577]	[0.544, 0.681]
	H	[0.139, 0.302]	[0.120, 0.197]	[0.234, 0.427]	[0.203, 0.384]	[0.103, 0.217]	[0.328, 0.548]	[0.364, 0.542]	[0.148, 0.234]	[0.283, 0.507]	[0.094, 0.229]	[0.325, 0.487]	[0.234, 0.387]	[0.406, 0.653]	[0.400, 0.582]	[0.333, 0.505]	[0.291, 0.443]	[0.558, 0.766]	[0.364, 0.535]		H	[0.558, 0.766]	[0.333, 0.506]	[0.318, 0.481]	[0.311, 0.466]	[0.216, 0.347]	[0.329, 0.503]
